# Whole genome sequencing identifies common and rare structural variants contributing to hematologic traits in the NHLBI TOPMed program

**DOI:** 10.1101/2021.12.16.21267871

**Authors:** Marsha M. Wheeler, Adrienne M. Stilp, Shuquan Rao, Bjarni V. Halldórsson, Doruk Beyter, Jia Wen, Anna V. Mikhaylova, Caitlin P. McHugh, John Lane, Min-Zhi Jiang, Laura M. Raffield, Goo Jun, Fritz J. Sedlazeck, Ginger Metcalf, Yao Yao, Joshua B. Bis, Nathalie Chami, Paul S. de Vries, Pinkal Desai, James S. Floyd, Yan Gao, Kai Kammers, Wonji Kim, Jee-Young Moon, Aakrosh Ratan, Lisa R. Yanek, Laura Almasy, Lewis C. Becker, John Blangero, Michael H. Cho, Joanne E. Curran, Myriam Fornage, Robert C. Kaplan, Joshua P. Lewis, Ruth J.F. Loos, Braxton D. Mitchell, Alanna C. Morrison, Michael Preuss, Bruce M. Psaty, Stephen S. Rich, Jerome I. Rotter, Hua Tang, Russell P. Tracy, Eric Boerwinkle, Goncalo Abecasis, Thomas W. Blackwell, Albert V. Smith, Andrew D. Johnson, Rasika A. Mathias, Deborah A. Nickerson, Matthew P. Conomos, Yun Li, NHLBI Trans-Omics for Precision Medicine (TOPMed) Consortium, Unnur Þorsteinsdóttir, Magnús K. Magnússon, Kari Stefansson, Nathan D. Pankratz, Daniel E. Bauer, Paul L. Auer, Alex P. Reiner

## Abstract

Genome-wide association studies (GWAS) have identified thousands of single nucleotide variants and small indels that contribute to the genetic architecture of hematologic traits. While structural variants (SVs) are known to cause rare blood or hematopoietic disorders, the genome-wide contribution of SVs to quantitative blood cell trait variation is unknown. Here we utilized SVs detected from whole genome sequencing (WGS) in ancestrally diverse participants of the NHLBI TOPMed program (N=50,675). Using single variant tests, we assessed the association of common and rare SVs with red cell-, white cell-, and platelet-related quantitative traits. The results show 33 independent SVs (23 common and 10 rare) reaching genome-wide significance. The majority of significant association signals (N=27) replicated in independent datasets from deCODE genetics and the UK BioBank. Moreover, most trait-associated SVs (N=24) are within 1Mb of previously-reported GWAS loci. SV analyses additionally discovered an association between a complex structural variant on 17p11.2 and white blood cell-related phenotypes. Based on functional annotation, the majority of significant SVs are located in non-coding regions (N=26) and predicted to impact regulatory elements and/or local chromatin domain boundaries in blood cells. We predict that several trait-associated SVs represent the causal variant. This is supported by genome-editing experiments which provide evidence that a deletion associated with lower monocyte counts leads to disruption of an *S1PR3* monocyte enhancer and decreased *S1PR3* expression.
