## Supplementary_materials for "Whole genome sequencing identifies common and rare structural variants contributing to hematologic traits in the NHLBI TOPMed program": table_S1_sample_size_study_by_ancestry.xlsx

### Sheet: table_sample_size_study_by_ance
Table S1: The number of participants grouped by race/ancestry/ethnicity¹ for each TOPMed Study
TOPMed study	Amish	Asian	African	Hispanic	European	Total per study
ARIC	0	0	227	0	3490	3717
Amish	1090	0	0	0	0	1090
BioMe	0	481	2390	3127	3104	9102
CARDIA	0	0	1325	0	1641	2966
CHS	0	1	689	12	2776	3478
COPDGene	0	0	1637	3	3955	5595
FHS	0	1	3	1	2755	2760
GeneSTAR	0	0	655	0	839	1494
HCHS_SOL	0	0	15	3789	20	3824
JHS	0	0	3329	0	0	3329
MESA	0	27	645	729	1115	2516
WHI	0	205	1415	271	8913	10804
Total per ancestry	1090	715	12330	7932	28608	50675
¹ Grouped using a combination of reported race/ethnicity, genetic ancestry and HARE grouping
