## Supplementary_materials for "Whole genome sequencing identifies common and rare structural variants contributing to hematologic traits in the NHLBI TOPMed program": table_S2_lambda_values.xlsx

### Sheet: Sheet1
Table S2. Genomic control (lambda) values for marginal structural variant analyses.
Trait	Lambda value
HCT	1.049
HGB	1.036
MCH	1.026
MCHC	1.021
MCV	1.041
RBC	1.042
RDW	1.047
BASO binary	1.024
EOSIN	1.004
LYMPHS	1.034
MONOS	1
NEUTRO	1.007
WBC	1.056
EOSIN%	0.998
LYMPHS%	1.047
MONOS%	1.007
NEUTRO%	1.04
MPV	1.011
PLT	1.037
FERRITIN	0.996
IRON	1.018
SAT	1.012
UIBC	1.021
TIBC	1.011
Abbreviations: HCT, hematocrit; HGB, hemoglobin; MCH, mean corpuscular hemoglobin; MCHC, mean corpuscular hemoglobin concentration; MCV, mean corpuscular volume; RBC, red blood cell count; RDW, red blood cell width; BASO binary, basophil concentration dichotomized at 0.05; EOSIN, eosinophil concentration; LYMPHS, lymphocyte concentration; MONOS, monocyte concentration; NEUTRO, neutrophil concentr…
