## Supplementary_materials for "Whole genome sequencing identifies common and rare structural variants contributing to hematologic traits in the NHLBI TOPMed program": table_S4_functional_annotation.xlsx

### Sheet: Sheet1
Table S4. Functional annotation for structural variants significantly associated with hematological traits
SV position	Gene(s)	SV type	Length	Location	TOPMed Allele frequency	Repetitive elements	FIREs (Fetal and Adult Brain)	FIREs (tissue/cell specific information)	TAD boundary overlap	Super Interactive Promoters (SIPs)	ENCODE cCREs	Promoter capture Hi-C promoter gene(s)	Promoter capture Hi-C interacted gene	Monocyte Hi-C interacted gene
2:102350101-102350600	IL1RL1	DUP	28161	intron10-intron10	0.000198	LTR33	FB, AB	-	-	-	-	-	-	SLC9A4,CREG2,IL1R2,IL1RL1|IL18R1
2:178431401-178432300	PRKRA	DUP	159635	intron7-txEnd	0.000208	AluJr	FB, AB	-	hESC, Aorta, Hippocampus	-	-	-	RBM45, RNU5E-9P	PRKRA|DFNB59,CWC22,HNRNPA3,RP11-250N10.1|RBM45,OSBPL6
2:88832769-88860930	-	DEL	1360526	intergenic	0.000213	-	-	-	-	-	dELS; dELS,CTCF-bound; pELS; pELS,CTCF-bound; PLS	-	AC104134.2, RPIA, RNU6-1007P, TEX37
2:88832771-88992406	-	DEL	499	intergenic	0.381829	-	FB, AB	-	-	-	CTCF-only,CTCF-bound; dELS; dELS,CTCF-bound; DNase-H3K4me3,CTCF-bound; pELS; pELS,CTCF-bound; PLS; PLS,CTCF-bound	-	AC104134.2, RPIA, RNU6-1007P, TEX37
2:88860922-90221448	-	DEL + INV	899	intergenic	0.267238	-	FB, AB	-	Liver, Bladder, Left ventricle, Right ventricle	-	CTCF-only,CTCF-bound; dELS; dELS,CTCF-bound; DNase-H3K4me3,CTCF-bound; pELS; pELS,CTCF-bound; PLS; PLS,CTCF-bound	-	AC104134.2, RPIA, RNU6-1007P, TEX37	RPIA
3:128661478-128696049	-	DUP	34571	intergenic	0.085235	L1M4/AluSx, AluSq2	FB, AB	-	Liver, Mesenchymal Stem Cell	-	pELS, pELS,CTCF-bound, PLS,CTCF-bound	RPN1	ACAD9, CNBP, RAB43, RP11-723O4.2;RP11-723O4.3;RP11-723O4.9, EFCAB12, HMCES, RAB7A	RAB7A,ACAD9,COPG1,TMCC1,RPN1,RPN1,RPN1,RAB7A,RAB7A,RAB7A,ACAD9,ACAD9,ACAD9,EFCC1,GP9,RAB43,RAB43,ISY1
3:133621201-133784900	SRPRB/TF/TOPBP1	DUP	163699	multiple genes	0.208376	AluJr4, SVA_F	FB, AB	Liver, hESC, Neural Progenitor Cell	hESC, Liver, Neural Progenitor Cell	TOPBP1, TFP1: nCD4, MacMon, Neu_SIPs, Ery	dELS; dELS,CTCF-bound; pELS,CTCF-bound; PLS,CTCF-bound	TFP1;TOPBP1; RNU6-678P; TF	ACAD11;UBA5, ACKR4, ANAPC13;CEP63, ATP13A4;OPA1;RP11-175P19.2, BFSP2, BFSP2-AS1, C3orf36, CDV3, CPNE4, DHFRL1;NSUN3, DNAJC13, MRPL3, MSL2, NPHP3-AS1;NPHP3, PDCD10;SERPINI1, PIK3R4, RAB6B, RNU6-1174P, RNU6-678P, RP11-402L6.1, RP11-469L4.1;TMEM108, RYK, SLCO2A1, SRPRB, TFP1;TOPBP1, U8, UBA5	ACKR4,ACAD11|UBA5,ACAD11,NPHP3-ACAD11|NPHP3,CDV3,TF,SRPRB,RAB6B,C3orf36,RYK,AMOTL2,ANAPC13|CEP63,ACAD11|UBA5,ACAD11,NPHP3-ACAD11|NPHP3,TF,SRPRB,C3orf36,RYK,NPHP3-ACAD11|NPHP3,TOPBP1,SRPRB,NPHP3-ACAD11|NPHP3,TOPBP1,TF,SRPRB,NPHP3-ACAD11|NPHP3,TOPBP1,SRPRB,TOPBP1,TF,NPHP3-ACAD11|NPHP3,TOPBP1,TOPBP1,TF,SRPRB,SRPRB,RAB6B,RAB6B,C3orf36,C3orf36,C3orf36,RYK,ANAPC13|CEP63,DNAJC13,ACAD11|UBA5,ACAD11,NPHP3…
3:133786201-134102300	C3orf36/LINC02000/RAB6B/SLCO2A1/SRPRB/TF	DUP	1447	multiple genes	0.271716	SVA_F, L1MEc	FB, AB	hESC , Left Ventricle, Mesendoderm, Ovary, Right Ventricle, Spleen, Trophoblast-like Cell	hESC, Liver, Mesendoderm, Ovary, Right ventricle, Spleen, Trophoblast-like Cell	RNU6-678P: Ery_C3orf36; ANAPC13;CEP63: MK_C3orf3	CTCF-only,CTCF-bound; dELS; dELS,CTCF-bound; DNase-H3K4me3,CTCF-bound; pELS; pELS,CTCF-bound; PLS; PLS,CTCF-boun	SRPRB; RAB6B; C3orf36; SLCO2A1	ACAD11;UBA5, AMOTL2, ANAPC13;CEP63, ARL13B;RNU6-511P, BFSP2, BFSP2-AS1, C3orf36, CDV3, CEP70, CHCHD6, COPB2;RNU6-736P;RP11-319G6.1, CPNE4, DHFRL1;NSUN3,DNAJC13,FAIM, MRPL3, MSL2, NPHP3-AS1;NPHP3, NUDT16;RP11-933H2.4, PDCD10;SERPINI1, RAB6B, RNU6-1174P, RNU6-678P, RP11-402L6.1, RP11-469L4.1;TMEM108, RYK, SLCO2A1, SRPRB, TF, TFP1;TOPBP1, U8, UBA5	NPHP3-ACAD11|NPHP3,TOPBP1,RAB6B,C3orf36,SLCO2A1,RYK,RYK,ANAPC13|CEP63,NPHP3-ACAD11|NPHP3,TOPBP1,RAB6B,C3orf36,RYK,ANAPC13|CEP63,NPHP3-ACAD11|NPHP3,TOPBP1,RYK,ANAPC13|CEP63,NPHP3-ACAD11|NPHP3,TOPBP1,RYK,NPHP3-ACAD11|NPHP3,TOPBP1,C3orf36,RYK,RYK,ANAPC13|CEP63,ACKR4,NPHP3-ACAD11|NPHP3,TOPBP1,RAB6B,SLCO2A1,RYK,AMOTL2,ANAPC13|CEP63,NPHP3-ACAD11|NPHP3,SLCO2A1,RYK,ANAPC13|CEP63,NPHP3-ACAD11|NPHP3,SLCO2A…
6:134878573-134878641	-	DUP	56	intergenic	0.085487	L1PA16	FB, AB	-	-	-	-	-	-	TBPL1,SLC2A12,SGK1
6:31132409-31132465	PSORS1C1	DEL	77	intron3-intron3	0.0544656	AluSx, AluSx/(AATA)n	FB, AB	Right Ventricle	Right Ventricle	-	-	-	DDR1;GTF2H4;RN7SL175P;VARS2, DPCR1	CCHCR1|TCF19,POU5F1,HLA-C,HLA-C,HLA-B,MICA,MICB,GNL1|PRR3,GTF2H4|VARS2,DPCR1,C6orf15,C6orf15|PSORS1C1|CDSN
6:31417422-31417499	-	DEL	779	intergenic	0.597285	HAL1	FB, AB	-	-	-	-	HCP5;MICA;XXbac-BPG181B23.7;Y_RNA	AGPAT1;RNF5, AL662800.2;C6orf136,C4A;STK19,C6orf15,CDSN;PSORS1C1,CSNK2B-LY6G5B-1181;LY6G5B,DDR1;GTF2H4 RN7SL175P;VARS2,DDX39B-AS1;DDX39B,DDX39B;SNORD117,DPCR1,HCG21,POU5F1,PSORS1C1,XXbac-BPG249D20.9	MICB,C6orf15|PSORS1C1|CDSN,PSORS1C2,CCHCR1|TCF19,POU5F1,HLA-C,MICA
6:32410098-32410877	-	DEL	257	intergenic	0.704418	L1P1, L1HS	FB, AB	GM12878, Right Ventricle	GM12878, Right Ventricle	-	-	-	AGER,AGPAT1;RNF5,AL645941.1;HLA-DMB,ATF6B,ATF6B;TNXB,BRD2;BRD2-IT1 BRD2;HLA-DMA COL11A2, DDX39B-AS1;DDX39B,HLA-DMB,HLA-DOB, HLA-DPA1;HLA-DPB1, HLA-DPA1;HLA-DPB1;RPL32P1,HLA-DQA2,HLA-DQB1, HLA-DQB1-AS1;HLA-DQB1 HLA-DQB2, HLA-DRB1, MIR1236, PSMB8;PSMB9;TAPSAR1, PSMB9;TAP1, TAP2, XXbac-BPG154L12.4	HLA-DRB1,HLA-DQA1,HLA-DQB1,HLA-DQA2,HLA-DQB2,HLA-DOB,XXbac-BPG246D15.9|TAP2,PSMB8|PSMB9,TAP1,HLA-DMB,XXbac-BPG181M17.5,HLA-DMA|BRD2,HLA-DOA,COL11A2,COL11A2|RXRB|SLC39A7,HSD17B8|RING1,TNXB,ATF6B|FKBPL,AGER|PBX2,GPSM3,NOTCH4
6:32493182-32493439	-	DEL	101	intergenic	0.264441	L1MC2/AluY, AluY/L1MD3/LTR12	FB, AB	Right Ventricle	Right Ventricle	-	-	-	-	HLA-DRB5,HLA-DRB1,HLA-DQA1,HLA-DQB1,HLA-DQB2,HLA-DOB
6:32591559-32591660	-	DEL	537	intergenic	0.183157	MIRb, MIRb/Alu	FB, AB	GM12878, Right Ventricle	GM12878, Right Ventricle	-	-	HLA-DRB1	HLA-DQA1, HLA-DQB1-AS1;HLA-DQB1, HLA-DRA	HLA-DQA1,HLA-DQB1,HLA-DQB2,HLA-DOB,NOTCH4,BTNL2,HLA-DRA,HLA-DRB5
6:41897089-41897626	-	DEL	3313	intergenic	0.0070031	AluSc5/Charlie1a, AluSz	FB, AB	GM12878, Lung, Liver, Left Ventricle, Small Bowel, Spleen	GM12878, Lung, Liver, Left Ventricle, Small Bowel, Spleen	-	pELS	USP49	CCND3;TAF8	MED20|BYSL,CCND3|TAF8,C6orf132,GUCA1A|RP1-139D8.6,GUCA1B,MRPS10,PRPH2,RPL7L1,C6orf226,ZNF318,RP11-298J23.10|PRICKLE4,FRS3|TOMM6
6:41985574-41988887	CCND3	DEL	68	intron1-intron1	0.0440072	AluSq2/AluYa5, AluY	FB, AB	GM12878, Liver, Mesenchymal Stem Cell, Right Ventricle, Spleen	GM12878, Liver, Mesenchymal Stem Cell, Right Ventricle, Spleen	-	-	-	-	CCND3|TAF8,FRS3|TOMM6,USP49,MED20|BYSL
7:100729963-100743108	ZAN	DEL	13145	txStart-intron7	0.188978	AluSx, L2a/AluSc	-	-	Mesendoderm	-	-	EPO;ZAN	-	EPHB4|SLC12A9,TRIP6,SRRT,UFSP1,MUC17,TRIM56,SERPINE1,C7orf61,TSC22D4,LRCH4|FBXO24,PCOLCE|MOSPD3,GIGYF1,POP7,EPO,ZAN,EPHB4|SLC12A9,EPHB4|SLC12A9,TRIP6,TRIP6,SRRT,SRRT,UFSP1,ACHE,MUC17,TRIM56,TRIM56,PRKRIP1,PPP1R35,C7orf61,TSC22D4,NYAP1,SAP25,LRCH4|FBXO24,PCOLCE,PCOLCE|MOSPD3,MOSPD3,TFR2,ACTL6B,GIGYF1,POP7,EPO,C7orf61,TSC22D4,MOSPD3,GIGYF1,POP7,EPO,ZAN
9:88923551-88924152	-	DEL	601	intergenic	0.0340365	-	FB, AB	Adrenal	Adrenal	-	dELS	-	-	C9orf47|S1PR3,CKS2
10:107112378-107117290	SORCS1	DEL	40	intron1-intron1	0.433474	L1MA6, A-rich/MLT1A0-int	FB, AB	Adrenal	Adrenal	-	-	-	-
10:63087555-63087595	-	DEL	4912	intergenic	0.000178	-	FB, AB	-	hESC, Liver, Mesenchymal Stem Cell, Ovary, Small Bowel	-	-	-	-	RTKN2,ADO,EGR2
11:4521478-4522593	-	DEL	1115	intergenic	0.00579878	L1MA2	FB, AB	-	-	-	DNase-H3K4me3	-	OR52B4	OR52M1,OR51M1,TRIM34,OR52N2,OR52E5,TRIM5|OR56A3,OR56A4,OR56A1,OR56B4,PRKCDBP,SMPD1,HPX,TRIM3,DNHD1,RP11-437G21.5|RP11-437G21.1,OR52B4,OR52B4,TRIM21
12:111538485-111542205	ATXN2	DEL	3720	intron5-intron5	0.0677247	AluJb, L1M5/AluSx1	FB, AB	-	Mesendoderm	-	-	-	-	ATXN2,BRAP|ACAD10,CUX2,FAM109A,SH2B3,ATXN2,BRAP|ACAD10,MYL2,FAM109A,SH2B3
12:111542097-111542205	ATXN2	INV	108	intron5-intron5	0.0620577	AluSx1/L1M5, L1M5/AluSx1	FB, AB	-	Mesendoderm	-	-	-	-	ATXN2,BRAP|ACAD10,CUX2,FAM109A,SH2B3,ATXN2,BRAP|ACAD10,MYL2,FAM109A,SH2B3
14:105863184-105897962	-	DEL	34778	intergenic	0.000224	(GTA)n	FB, AB	-	-	-	DNase-H3K4me3,CTCF-bound; pELS,CTCF-bound; PLS; PLS,CTCF-bound	-	-	ASPG
14:105864247-105902650	-	DEL	38403	intergenic	7.96e-05	-	FB, AB	-	-	-	DNase-H3K4me3,CTCF-bound, pELS,CTCF-bound	-	-
16:165396-184701	HBA1/HBQ1/HBA2	DEL	19305	multiple genes	5.95e-05	AluJo	FB, AB	-	-	-	DNase-H3K4me3; pELS; pELS,CTCF-bound; PLS,CTCF-bound	-	MRPL28	HBQ1,LUC7L,FAM234A,AXIN1,MRPL28,TMEM8A,NME4,DECR2,POLR3K|SNRNP25,RHBDF1|MPG,NPRL3,HBZ|HBM,HBA2|HBA1|HBQ1,HBQ1,LUC7L,LUC7L,FAM234A,FAM234A,AC004754.3,AC004754.3,ARHGDIG,RGS11,RGS11,PDIA2,PDIA2,AXIN1,AXIN1,MRPL28,MRPL28,TMEM8A,TMEM8A,NME4,NME4,DECR2,RHBDL1|STUB1,POLR3K|SNRNP25,RHBDF1|MPG,NPRL3,HBZ|HBM,POLR3K|SNRNP25,RHBDF1|MPG,NPRL3,HBZ|HBM,HBA2|HBA1|HBQ1
16:172001-177200	HBA1/HBA2/HBQ1	DEL	5199	multiple genes	0.0570811	-	FB, AB	-	-	-	pELS	-	-	HBQ1,LUC7L,FAM234A,AXIN1,MRPL28,TMEM8A,NME4,DECR2,POLR3K|SNRNP25,RHBDF1|MPG,NPRL3,HBZ|HBM
16:246437-249971	FAM234A	DEL	3534	intron1-intron2	0.00553139	AluSx3/AluY, (ATTT)n/AluY	FB, AB	-	-	-	-	-	MRPL28	AC004754.3,ARHGDIG,RGS11,PDIA2,AXIN1,MRPL28,TMEM8A,NME4,DECR2,RAB11FIP3,POLR3K|SNRNP25,RHBDF1|MPG,NPRL3,HBZ|HBM,LUC7L,FAM234A
16:264521-264564	FAM234A	DEL	43	intron11-intron11	0.0336897	-	FB, AB	-	-	-	-	ARHGDIG;ITFG3	AL022341.3;FAM195A;WDR90	RGS11,PDIA2,AXIN1,MRPL28,POLR3K|SNRNP25,NPRL3,HBQ1,LUC7L,FAM234A,AC004754.3,AC004754.3
16:550075-550141	CAPN15	DEL	66	intron7-intron7	0.0251462	-	FB, AB	-	-	-	-	-	-
17:21659501-21795800	KCNJ18	DUP	136299	txStart-txEnd	0.510545	L1M5/A-rich, AluYk2	-	-	-	-	dELS; DNase-H3K4me3; DNase-H3K4me3,CTCF-bound	-	-
18:9621931-9622237	-	DEL	306	intergenic	0.790579	AluY, AluY/AluSq2	FB, AB	Adrenal, Aorta, Fetal Lung Fibroblast, Mesendoderm, Mesenchymal Stem Cell, Trophoblast-like Cell	Adrenal, Aorta, Fetal Lung Fibroblast, Mesendoderm, Mesenchymal Stem Cell, Trophoblast-like Cell	-	-	-		TXNDC2,VAPA,APCDD1,NAPG,SLC35G4,ANKRD12,PPP4R1
22:37067818-37067888	TMPRSS6	DUP	70	intron16-intron16	0.3468	MER5B/L2b,MER5B/L2b	FB, AB	-	-	-	-	-	AL022314.1;IL2RB, C1QTNF6, CYTH4, IFT27, IL2RB, RP1-151B14.6, RP5-1119A7.10	TMPRSS6,IL2RB,C1QTNF6,SSTR3,RAC2,RAC2,MFNG,EIF3D,IFT27,PVALB,TEX33,TST|MPST,KCTD17
