## Supplementary_materials for "Whole genome sequencing identifies common and rare structural variants contributing to hematologic traits in the NHLBI TOPMed program": table_S5_sgRNA sequence.xlsx

### Sheet: Sheet1
Table S5. Summary of sgRNA sequence used in the present study
sgRNA	Sequence	PAM
S1PR3_1	GGGAGCATTACCAGTACGTG	GGG
S1PR3_2	GGCCTTACGACGCCAACAAG	AGG
S1PR3_3	GCGTGCGTAGAGGATCACGA	TGG
SV_sgRNA_1	TCCCCATTGATCACAGACCA	AGG
SV_sgRNA_2	AGCGGGGGCTGCAGCGACTC	TGG
SV_sgRNA_3	TGAGTGCACAGTGTCACCAG	TGG
