## Supplementary_materials for "Whole genome sequencing identifies common and rare structural variants contributing to hematologic traits in the NHLBI TOPMed program": table_S6_PCR_primers.xlsx

### Sheet: Sheet1
Table S6. Summary of PCR primers used in the present study
Gene symbol	Direction	Sequence (5'-3')	Note
PCR primers for Sanger sequencing
S1PR3_1	Forward	ATCGTCTGTGAATGCCAAGTG	For S1PR3 sgRNA #1 and #2
	Reverse	GCAGGATGGTAGAGCAGTCA
S1PR3_2	Forward	CGAGCGGCACTTGACAATG	For S1PR3 sgRNA #3
	Reverse	CCAACACGATGAACCACTGAG
chr9:88923551_T/<DEL>_5' guide	Forward	CACACAGGATGAGAGAGAA
	Reverse	CACCATGCACTCAAGATG
chr9:88923551_T/<DEL>_3' guide	Forward	TAAGACTGAAGCACCTACC
	Reverse	GCATATGATACCCTGGAAATAA
chr9:88923551_T/<DEL>_△666bp_Outer	Forward	GAGTCCTGGCTTGTCAAT
	Reverse	GGTAGGTGCTTCAGTCTTAG
chr9:88923551_T/<DEL>_△666bp_Inner	Forward	CTCCTCTTCTCCTTCAGATAC
	Reverse	CCCGCTAAGTAACCATCA
Neutral locus	Forward	CCATGAGACAAGGAAGTAGTG
	Reverse	AGCAGTGGTGAGGAGAATA
Real-time qPCR primers
S1PR3	Forward	AGGCTCAGTGGTTCATCGTGTTG
	Reverse	CCTTCGGAGAGTGGCTGCTATTG
NXNL2	Forward	CTGCTCTGCGACTTCTATAC
	Reverse	ACCTCTTCCTCAGCTCAT
C9orf47	Forward	GGACTCAGGGACCAGAAG
	Reverse	CGCTCGAATGCCAGATG
SHC3	Forward	CTCAGACCACCCATACTACA
	Reverse	TGTTTGCTGCCAGTCTTC
CKS2	Forward	CGAGTACCGGCATGTTATG
	Reverse	GAAGAGGTCGTCTAAAGAGAAG
SECISBP2	Forward	CTCCCAACTGTGAGAAGATAC
	Reverse	TGACAGGAACTGCCTTATTC
SEMA4D	Forward	GGAAGTGAACCCATCATCTC
	Reverse	CCCTGAACACAAACTCATACT
GAPDH	Forward	ACCCAGAAGACTGTGGATGG
	Reverse	TTCAGCTCAGGGATGACCTT
