## Supplementary_materials for "Whole genome sequencing identifies common and rare structural variants contributing to hematologic traits in the NHLBI TOPMed program": table_S7_topmed_omics_support_proposal_12031.xlsx

### Sheet: table_S6_topmed_omics_support_p
TOPMed Accession #	TOPMed Project	Parent Study	TOPMed Phase	Omics Center	Omics Support	Omics Type
phs000956	Amish	Amish	1	Broad Genomics	3R01HL121007-01S1	WGS
phs001211	AFGen	ARIC AFGen	1	Broad Genomics	3R01HL092577-06S1	WGS
phs001211	VTE	ARIC	2	Baylor	3U54HG003273-12S2 / HHSN268201500015C	WGS
phs001644	AFGen	BioMe AFGen	2.4	MGI	3UM1HG008853-01S2	WGS
phs001644	BioMe	BioMe	3	Baylor	HHSN268201600033I	WGS
phs001644	BioMe	BioMe	3	MGI	HHSN268201600037I	WGS
phs001612	CARDIA	CARDIA	3	Baylor	HHSN268201600033I	WGS
phs001612	CARDIA	CARDIA	5	Keck MGC	HHSN268201600038I	Methylomics
phs001368	CHS	CHS	3	Baylor	HHSN268201600033I	WGS
phs001368	CHS	CHS	5.5-5.6	6 backfill	Broad Genomics	HHSN268201600034I	WGS
phs001368	VTE	CHS VTE	2	Baylor	3U54HG003273-12S2 / HHSN268201500015C	WGS
phs000951	COPD	COPDGene	1	NWGC	3R01HL089856-08S1	WGS
phs000951	COPD	COPDGene	2	Broad Genomics	HHSN268201500014C	WGS
phs000951	COPD	COPDGene	2.5	Broad Genomics	HHSN268201500014C	WGS
phs000951	COPD	COPDGene	4	NWGC	HHSN268201600032I	RNASeq
phs000951	COPD	COPDGene	5	NWGC	HHSN268201600032I	Methylomics
phs000974	AFGen	FHS AFGen	1	Broad Genomics	3R01HL092577-06S1	WGS
phs000974	FHS	FHS	1	Broad Genomics	3U54HG003067-12S2	WGS
phs000974	FHS	FHS	pilot; 4.5	5.5-5.6	6 backfill	NWGC	HHSN268201600032I	RNASeq
phs000974	FHS	FHS	5	NWGC	HHSN268201600032I	RNASeq
phs000974	FHS	FHS	5	Broad Metabolomics	HHSN268201600034I	Metabolomics
phs000974	FHS	FHS	5	Keck MGC	HHSN268201600038I	Methylomics
phs000974	FHS	FHS	pilot; 4.5	5.5-5.6	6 backfill	Broad Genomics	HHSN268201600034I	WGS
phs001218	AA_CAC	GeneSTAR AA_CAC	2	Broad Genomics	HHSN268201500014C	WGS
phs001218	GeneSTAR	GeneSTAR	legacy	Illumina	R01HL112064	WGS
phs001218	GeneSTAR	GeneSTAR	2	Psomagen	3R01HL112064-04S1	WGS
phs001395	HCHS_SOL	HCHS_SOL	3	Baylor	HHSN268201600033I	WGS
phs000964	JHS	JHS	1	NWGC	HHSN268201100037C	WGS
phs001416	AA_CAC	MESA AA_CAC	2	Broad Genomics	HHSN268201500014C	WGS
phs001416	MESA	MESA	2	Broad Genomics	3U54HG003067-13S1	WGS
phs001416	MESA	MESA	pilot	5.5-5.6	6 backfill	Broad Genomics	HHSN268201600034I	RNASeq	WGS
phs001416	MESA	MESA	pilot	5.5-5.6	6 backfill	NWGC	HHSN268201600032I	RNASeq
phs001416	MESA	MESA	pilot	5.5-5.6	6 backfill	Broad Metabolomics	HHSN268201600038I	Metabolomics
phs001416	MESA	MESA	pilot	5.5-5.6	6 backfill	Keck MGC	HHSN268201600034I	Methylomics
phs001237	WHI	WHI	2	Broad Genomics	HHSN268201500014C	WGS
phs001237	WHI	WHI	4	Broad Genomics	HHSN268201600034I	RNASeq
phs001237	WHI	WHI	5	Broad Metabolomics	HHSN268201600034I	Metabolomics
phs001237	WHI	WHI	5	Keck MGC	HHSN268201600038I	Methylomics
